# Diffusion Signals of Glial Activation Correlate with Fitness Scores in Parkinson’s Subcortical Gray Matter

**DOI:** 10.1101/2024.11.27.24318085

**Authors:** Benjamin T. Newman, Ryan Foreman, Erin Donahue, Michael Jakowec, Andrew J. Petkus, Daniel P. Holschneider, Joseph O’Neil, Dawn M. Schiehser, Giselle Petzinger, John Darrell Van Horn

## Abstract

The cholinergic basal forebrain and subcortical gray matter have previously been implicated in Parkinson’s disease (PD) but the relationship between the symptomology of PD, including cognitive impairment, and specific patterns of damage remains unclear. Additionally understanding the impact of fitness, including motor skill fitness, on brain structure remains a gap in knowledge. In this study, we examine a longitudinal cohort of PD patients using advanced microstructural analysis derived from diffusion MRI, alongside volumetric, and connectivity components. These imaging metrics are compared to comprehensive cognitive and motor skill fitness metrics. Though the volumetric components well characterize change across the longitudinal timescale, the microstructural analysis was related to a number of composite cognitive scores including attention, executive function, cognition, language, as well as the level of motor skill fitness. We further assess the connectivity of the cholinergic basal forebrain, particularly the nucleus basalis of Meynert in area 4 (CH4), and find that connectivity between CH4 and the thalamus is associated with latent motor skill fitness. The pattern of microstructural results suggests that increased cellularity, potentially from astrocytic glial cells, may support reduced cognitive decline in individuals with PD as well as higher motor skill fitness.
