## Supplemental Table 1 for "Diffusion Signals of Glial Activation Correlate with Fitness Scores in Parkinson’s Subcortical Gray Matter"

### Sheet: Sheet1
Metric	Axonal Signal (ICA)	Axonal Signal (ICA)	Axonal Signal (ICA)	Axonal Signal (ICA)	Intracellular Signal (ICI)	Intracellular Signal (ICI)	Intracellular Signal (ICI)	Intracellular Signal (ICI)	Free Water Signal (ECI)	Free Water Signal (ECI)	Free Water Signal (ECI)	Free Water Signal (ECI)	T1/T2 Ratio	T1/T2 Ratio	T1/T2 Ratio	T1/T2 Ratio	Aggregate G-Ratio	Aggregate G-Ratio	Aggregate G-Ratio	Aggregate G-Ratio	Aggregate Conduction Velocity	Aggregate Conduction Velocity	Aggregate Conduction Velocity	Aggregate Conduction Velocity
Timepoint	1	1	2	2	1	1	2	2	1	1	2	2	1	1	2	2	1	1	2	2	1	1	2	2
ROI	Mean	±SD	Mean	±SD	Mean	±SD	Mean	±SD	Mean	±SD	Mean	±SD	Mean	±SD	Mean	±SD	Mean	±SD	Mean	±SD	Mean	±SD	Mean	±SD
Amygdala	0.336	0.0272	0.336	0.0285	0.577	0.0385	0.585	0.0404	0.0862	0.0303	0.0781	0.0328	1.41	0.392	1.45	0.367	0.121	0.0222	0.12	0.0224	0.0875	0.0167	0.0894	0.018
Caudate	0.396	0.0485	0.402	0.0473	0.428	0.0779	0.44	0.0747	0.176	0.0736	0.159	0.0785	1.55	0.366	1.6	0.39	0.118	0.026	0.12	0.0248	0.0932	0.026	0.0985	0.0291
Hippocampus	0.318	0.0389	0.309	0.0428	0.524	0.069	0.543	0.0747	0.157	0.0473	0.147	0.0486	1.27	0.297	1.29	0.292	0.106	0.0174	0.102	0.0196	0.0679	0.00901	0.0663	0.00963
NucAccumbens	0.388	0.0673	0.406	0.0733	0.531	0.0502	0.523	0.052	0.0792	0.033	0.0705	0.0352	1.77	0.368	1.78	0.362	0.0104	0.003	0.0106	0.00301	0.00892	0.003	0.00924	0.00311
Pallidum	0.878	0.0486	0.889	0.0497	0.102	0.04	0.0944	0.04	0.0198	0.0103	0.0171	0.011	4.15	1.56	4.37	1.51	0.212	0.0352	0.211	0.0328	0.274	0.0624	0.283	0.0613
Putamen	0.588	0.062	0.601	0.0654	0.372	0.0553	0.363	0.0566	0.04	0.0154	0.0354	0.0171	2.37	0.74	2.48	0.744	0.145	0.0219	0.144	0.0208	0.131	0.0196	0.136	0.0225
Thalamus	0.521	0.0477	0.517	0.0511	0.328	0.0704	0.341	0.0698	0.15	0.0503	0.142	0.0517	1.7	0.38	1.73	0.383	0.287	0.0447	0.289	0.0418	0.249	0.0519	0.259	0.0533
Bforebrain_123	0.254	0.0574	0.245	0.056	0.427	0.112	0.457	0.122	0.317	0.0848	0.298	0.0912	0.8	0.183	0.814	0.167	0.0233	0.0183	0.0244	0.0142	0.014	0.00909	0.0175	0.0113
Bforebrain_4	0.47	0.0449	0.469	0.0436	0.349	0.0778	0.368	0.0851	0.182	0.0675	0.162	0.074	1.38	0.447	1.46	0.437	0.251	0.0787	0.247	0.0781	0.204	0.0734	0.207	0.0716
Morphometric	and	Advanced	Microstructural	MR	Metrics
Longitudinal	Effects
