## Supplemental Table 2 for "Diffusion Signals of Glial Activation Correlate with Fitness Scores in Parkinson’s Subcortical Gray Matter"

### Sheet: Supplemental_table_2_JON
ROI_code	ICA_slopes	ICA_sig	ICI_slopes	ICI_sig	ECI_slopes	ECI_sig	gratio_slopes	gratio_sig	cond_vel_slopes	cond_vel_sig	T1T2_slopes	T1T2_sig	ICA_sig_BH	ICI_sig_BH	ECI_sig_BH	gratio_sig_BH	cond_vel_sig_BH	T1T2_sig_BH
Amygdala	4.597	0.05	3.185	0.095	0.212	0.652	0.871	0.366	0.261	0.617	1.181	0.295	0.198	0.28	0.79	0.658	0.826	0.563
Caudate	0.001	0.975	0.717	0.41	0.709	0.413	0.52	0.482	0.02	0.889	1.324	0.269	0.975	0.616	0.79	0.669	0.889	0.563
Hippocampus	0.598	0.452	6.047	0.027	0.571	0.462	1.072	0.317	0.12	0.734	3.388	0.087	0.677	0.24	0.79	0.658	0.826	0.563
NucAccumbens	3.943	0.066	2.652	0.125	2.929	0.108	0.434	0.52	0.697	0.417	1.865	0.193	0.198	0.28	0.79	0.669	0.806	0.563
Pallidum	0.004	0.948	0.001	0.979	0.259	0.618	4.814	0.045	1.978	0.18	0.459	0.509	0.975	0.979	0.79	0.201	0.789	0.654
Putamen	0.356	0.56	0.313	0.584	0.303	0.59	0.044	0.836	0.608	0.448	0.196	0.664	0.719	0.751	0.79	0.873	0.806	0.733
Thalamus	1.664	0.217	1.681	0.214	0.032	0.86	5.912	0.028	4.116	0.061	1.096	0.313	0.487	0.386	0.86	0.201	0.545	0.563
Bforebrain_123	1.162	0.299	0.066	0.801	0.152	0.702	0.026	0.873	0.202	0.66	0.121	0.733	0.538	0.902	0.79	0.873	0.826	0.733
Bforebrain_4	10.62	0.005	3.189	0.094	0.181	0.676	1.371	0.26	1.354	0.263	0.635	0.439	0.049	0.28	0.79	0.658	0.789	0.654
MOCA	Total	Score
Associations	with	Advanced	Microstructural	Metrics
