## Supplemental Table 3 for "Diffusion Signals of Glial Activation Correlate with Fitness Scores in Parkinson’s Subcortical Gray Matter"

### Sheet: Supplemental_table_3_JON
ROI_code	ICA_slopes	ICA_sig	ICI_slopes	ICI_sig	ECI_slopes	ECI_sig	gratio_slopes	gratio_sig	cond_vel_slopes	cond_vel_sig	T1T2_slopes	T1T2_sig	ICA_sig_BH	ICI_sig_BH	ECI_sig_BH	gratio_sig_BH	cond_vel_sig_BH	T1T2_sig_BH
Amygdala	0.852423	0.371352	0.905756	0.357154	0.171763	0.684688	1.09169	0.313265	3.04989	0.101974	0.813649	0.382169	0.417771	0.428561	0.700283	0.469897	0.231845	0.793935
Caudate	3.71863	0.0738839	6.75284	0.0204712	0.337609	0.569928	1.59139	0.227236	0.649089	0.433149	0.148497	0.70572	0.166239	0.0460601	0.700283	0.452909	0.556906	0.793935
Hippocampus	0.0697057	0.795532	0.816769	0.380943	0.154171	0.700283	1.42772	0.251616	4.13028	0.0608345	1.49793	0.241069	0.795532	0.428561	0.700283	0.452909	0.231845	0.772233
NucAccumbens	8.25617	0.0121239	10.5088	0.00582371	1.20792	0.289747	2.23087	0.157016	4.70573	0.0475243	0.587504	0.456016	0.0878912	0.0262067	0.700283	0.452909	0.231845	0.793935
Pallidum	4.96348	0.0420638	5.37861	0.0353378	1.40923	0.25392	4.97523	0.0422599	3.02182	0.103042	0.0610626	0.80838	0.126191	0.063608	0.700283	0.380339	0.231845	0.80838
Putamen	6.91692	0.0195314	7.8574	0.0138964	0.24473	0.6281	0.0202378	0.888868	0.0117184	0.915273	0.154888	0.699778	0.0878912	0.0416893	0.700283	0.956724	0.980522	0.793935
Thalamus	2.42299	0.141068	12.9076	0.0027454	0.357159	0.559137	3.1903	0.0952539	2.4953	0.135326	1.39323	0.257411	0.253922	0.0247086	0.700283	0.428642	0.243587	0.772233
Bforebrain_123	0.921694	0.353217	0.464489	0.506462	1.14575	0.302269	0.00305125	0.956724	0.00061756	0.980522	3.25378	0.0926817	0.417771	0.506462	0.700283	0.956724	0.980522	0.772233
Bforebrain_4	1.07728	0.316597	3.34095	0.0883005	0.915526	0.354204	0.284305	0.602107	0.740482	0.403626	0.233401	0.636436	0.417771	0.132451	0.700283	0.774138	0.556906	0.793935
Executive	Function	Z-Score
Associations	with	Advanced	Microstructural	Metrics
