## Supplemental Table 4 for "Diffusion Signals of Glial Activation Correlate with Fitness Scores in Parkinson’s Subcortical Gray Matter"

### Sheet: Supplemental_table_4_JON
ROI_code	ICA_slopes	ICA_sig	ICI_slopes	ICI_sig	ECI_slopes	ECI_sig	gratio_slopes	gratio_sig	cond_vel_slopes	cond_vel_sig	T1T2_slopes	T1T2_sig	ICA_sig_BH	ICI_sig_BH	ECI_sig_BH	gratio_sig_BH	cond_vel_sig_BH	T1T2_sig_BH
Amygdala	3.18144	0.0962639	3.81856	0.0709449	0.184458	0.674024	0.650551	0.43311	1.64295	0.220273	0.0718722	0.792558	0.216594	0.0954134	0.830049	0.782502	0.495614	0.792558
Caudate	2.50814	0.135294	15.0224	0.00159695	1.54066	0.233854	0.206992	0.655997	0.0956188	0.76146	0.750627	0.400987	0.221128	0.0143725	0.756885	0.800606	0.76146	0.777363
Hippocampus	0.325221	0.577434	0.0496606	0.8268	0.116475	0.737822	0.142257	0.71165	1.80645	0.199685	0.325127	0.577759	0.577434	0.8268	0.830049	0.800606	0.495614	0.777363
NucAccumbens	5.21522	0.0384316	5.63592	0.0323719	1.16494	0.29833	4.64987	0.0488039	6.61881	0.0221226	1.33525	0.267361	0.137411	0.0687543	0.756885	0.439235	0.199103	0.777363
Pallidum	4.77154	0.0458035	5.19944	0.0381968	1.37146	0.260186	1.46908	0.24534	0.334275	0.57193	0.0899316	0.768695	0.137411	0.0687543	0.756885	0.736021	0.76146	0.792558
Putamen	6.63914	0.0218267	7.14169	0.0181192	0.735016	0.405062	0.0353278	0.853591	0.160738	0.694344	0.401503	0.536566	0.137411	0.0687543	0.756885	0.853591	0.76146	0.777363
Thalamus	2.06568	0.171988	5.85677	0.028997	0.0421999	0.840055	0.568427	0.463193	0.495016	0.492653	0.462295	0.507841	0.221128	0.0687543	0.840055	0.782502	0.76146	0.777363
Bforebrain_123	1.1826	0.295464	0.105729	0.749838	0.688634	0.420491	0.432302	0.521668	0.215125	0.649945	0.936081	0.349954	0.332397	0.8268	0.756885	0.782502	0.76146	0.777363
Bforebrain_4	2.27495	0.153594	3.71073	0.0742104	0.37827	0.548046	1.85537	0.194567	3.67142	0.0757569	0.280813	0.604616	0.221128	0.0954134	0.822069	0.736021	0.340906	0.777363
Attention	Z-Score
Associations	with	Advanced	Microstructural	Metrics
