## Supplemental Table 6 for "Diffusion Signals of Glial Activation Correlate with Fitness Scores in Parkinson’s Subcortical Gray Matter"

### Sheet: Supplemental_table_5_JON
ROI_code	ICA_slopes	ICA_sig	ICI_slopes	ICI_sig	ECI_slopes	ECI_sig	gratio_slopes	gratio_sig	cond_vel_slopes	cond_vel_sig	T1T2_slopes	T1T2_sig	ICA_sig_BH	ICI_sig_BH	ECI_sig_BH	gratio_sig_BH	cond_vel_sig_BH	T1T2_sig_BH
Amygdala	2.59598	0.129303	2.52128	0.134463	0.295993	0.594836	0.286001	0.600986	1.45029	0.247963	0.28541	0.601505	0.198497	0.201695	0.887265	0.772697	0.456067	0.878387
Caudate	2.54906	0.132331	9.23729	0.00855098	0.801325	0.385031	1.00678	0.332407	0.217636	0.647636	0.173623	0.68319	0.198497	0.0354551	0.887265	0.747917	0.807585	0.878387
Hippocampus	0.0575925	0.813773	0.400285	0.5369	0.032124	0.860251	0.441673	0.516979	2.63963	0.125864	1.33088	0.26776	0.813773	0.604013	0.887265	0.772697	0.456067	0.782866
NucAccumbens	12.6806	0.00309788	14.8081	0.00175274	1.63809	0.220959	1.12814	0.305903	1.97353	0.181683	2.51753	0.134762	0.027881	0.0157746	0.887265	0.747917	0.456067	0.782866
Pallidum	3.83635	0.0696322	4.17677	0.0595679	1.2207	0.286963	3.71294	0.0742829	1.4137	0.253371	0.0266334	0.872681	0.17745	0.107222	0.887265	0.528443	0.456067	0.928463
Putamen	7.576	0.01543	8.3389	0.0118184	0.625605	0.441578	0.000242768	0.987786	0.135778	0.717853	0.625214	0.442222	0.069435	0.0354551	0.887265	0.987786	0.807585	0.796
Thalamus	2.03619	0.174863	6.43317	0.0230993	0.0683135	0.797432	2.7781	0.117432	1.52492	0.236197	0.97824	0.33926	0.224824	0.0519734	0.887265	0.528443	0.456067	0.782866
Bforebrain_123	0.605124	0.449474	0.0157917	0.901765	0.237829	0.633253	0.0190813	0.892086	1.91966e-05	0.996566	0.942637	0.347941	0.505658	0.901765	0.887265	0.987786	0.996566	0.782866
Bforebrain_4	3.58754	0.0788668	1.72294	0.209914	0.020815	0.887265	0.324645	0.577758	0.761244	0.397381	0.00835285	0.928463	0.17745	0.269889	0.887265	0.772697	0.596071	0.928463
Memory and visuospatial	Z-Score
Associations	with	Advanced	Microstructural	Metrics
