## Supplemental Table 7 for "Diffusion Signals of Glial Activation Correlate with Fitness Scores in Parkinson’s Subcortical Gray Matter"

### Sheet: Supplemental_table_7_JON
ROI_code	ICA_slopes	ICA_sig	ICI_slopes	ICI_sig	ECI_slopes	ECI_sig	gratio_slopes	gratio_sig	cond_vel_slopes	cond_vel_sig	T1T2_slopes	T1T2_sig	ICA_sig_BH	ICI_sig_BH	ECI_sig_BH	gratio_sig_BH	cond_vel_sig_BH	T1T2_sig_BH
Amygdala	0.618537	0.444845	0.0182658	0.894403	0.54641	0.471723	0.339848	0.568921	0.477592	0.500488	0.0311586	0.86244	0.675443	0.919502	0.896085	0.760108	0.750732	0.86244
Caudate	0.325691	0.577021	0.289358	0.598893	0.0199654	0.889621	0.277171	0.606581	0.0433313	0.838064	2.29867	0.152109	0.675443	0.851619	0.896085	0.760108	0.942822	0.676396
Hippocampus	0.965417	0.342266	2.7041	0.121714	0.134524	0.719112	5.83914	0.0297403	2.21095	0.158577	0.554068	0.469348	0.675443	0.547712	0.896085	0.267662	0.356799	0.676396
NucAccumbens	1.19605	0.292304	1.89128	0.19035	0.139501	0.714216	1.52509	0.23671	3.32196	0.0896458	0.50586	0.488822	0.675443	0.571049	0.896085	0.532597	0.356799	0.676396
Pallidum	0.00691121	0.934895	0.0105792	0.919502	0.0412219	0.841984	2.24082	0.156161	2.42058	0.141584	0.453922	0.511616	0.934895	0.919502	0.896085	0.468483	0.356799	0.676396
Putamen	0.286913	0.600394	0.32787	0.575772	0.0178643	0.895537	0.62866	0.440901	0.0578045	0.813386	0.756851	0.399111	0.675443	0.851619	0.896085	0.760108	0.942822	0.676396
Thalamus	0.46872	0.504434	0.198839	0.66237	0.959339	0.343639	2.8913	0.110631	4.23697	0.0583187	0.155506	0.699446	0.675443	0.851619	0.896085	0.468483	0.356799	0.786876
Bforebrain_123	2.42506	0.142343	1.20795	0.289943	0.0176802	0.896085	0.17432	0.682797	0.00198499	0.965102	0.42335	0.526086	0.640541	0.652371	0.896085	0.760108	0.965102	0.676396
Bforebrain_4	6.13843	0.026447	12.9451	0.00280848	1.31501	0.270216	0.0968743	0.760108	0.581244	0.458126	0.467235	0.505746	0.238023	0.0252763	0.896085	0.760108	0.750732	0.676396
Follow-up	Latent	Fitness
Associations	with	Advanced	Microstructural	Metrics
