## Supplemental Table 8 for "Diffusion Signals of Glial Activation Correlate with Fitness Scores in Parkinson’s Subcortical Gray Matter"

### Sheet: Supplemental_table_9_JON
ROI_code	MOCA_F	MOCA_p	executive_F	executive_p	attention_F	attention_p	language_F	language_p	cognitive_F	cognitive_p	fitness_F	fitness_p
Thalamus	0.2931	0.5962	0.0049	0.9452	0.1473	0.7067	0.0028	0.9583	0.0381	0.848	1.8389	0.19595
Caudate	0.3554	0.5599	4.5545	0.0503	10.0622	0.006617	4.1925	0.05925	3.3411	0.08829	0.009	0.9258
Putamen	2.0108	0.176594	0.1784	0.678942	0.9204	0.353178	0.0995	0.756965	0.0074	0.93254	0.6058	0.448977
Pallidum	3.8796	0.067793	1.3823	0.2588	0.0222	0.8836	1.1948	0.2925	1.3127	0.27077	0.0004	0.98505
Accumbens	1.0658	0.31821	4.0538	0.062968	1.1625	0.29859	1.9258	0.186232	2.5138	0.134487	0.0554	0.81725
Hippocampus	2.6615	0.123529	0.34	0.568641	1.9012	0.188657	1.4556	0.246766	0.6314	0.439523	1.5288	0.236199
Volumetric	Structural	Connectivities	with	Ch4
Associations	with	Cognitive	Function	Z-Scores
